# Evidence for reduced somatic T-cell receptor sequence diversity profiles among Midwestern Amish in an aging cohort study

**DOI:** 10.64898/2026.01.25.26344754

**Authors:** Lauren A. Cruz, Shiying Liu, Kristy L. Miskimen, Jessica N. Cooke Bailey, Tyler Kinzy, Yeunjoo E. Song, Renee A. Laux, Penelope Miron, Paula K. Ogrocki, Alan J. Lerner, Audrey Lynn, Sarada L. Fuzzell, Sherri D. Hochstetler, Ioanna Konidari, Jacob L. McCauley, William K. Scott, Margaret A. Pericak-Vance, Jonathan L. Haines, Dana C. Crawford

**Affiliations:** Department of Population and Quantitative Health Sciences, Cleveland Institute for Computational Biology, Case Western Reserve University School of Medicine, Cleveland, Ohio; East Carolina University, Greenville, NC; Department of Neurology, University Hospitals Cleveland Medical Center, Cleveland, Ohio; The Dr. John T. Macdonald Foundation Department of Human Genetics, John P. Hussman Institute for Human Genomics, Miller School of Medicine, University of Miami, Miami, Florida

**Keywords:** Dementia, Adaptive Immunity, Human Leukocyte Antigen, Genetics

## Abstract

Late-onset Alzheimer disease (LOAD), the most common form of dementia among older adults, is a neurodegenerative disease characterized by brain amyloid-β (Aβ) plaque deposition and neurofibrillary tangles. The causes of LOAD are not known but several recent lines of evidence implicate the adaptive immune system. Here, we sought to characterize somatic T-cell receptor (TCR) sequence diversity profiles and class I and II human leukocyte antigen (HLA) alleles from DNA extracted from peripheral tissues from Midwestern Amish participating in longitudinal studies of aging. We immunosequenced the TCR beta chain from genomic DNA of 72 Midwestern Amish, including participants with clinically diagnosed LOAD (n=6), mild cognitive impairment (MCI; n=16), cognitive impairment but not AD (CINAD; n=3), and 35 cognitively unaffected. TCR sequence diversity by cognitive status was examined using a variety of metrics, and tests of association were performed between cognitive status and HLA alleles. For a subset of participants, plasma biomarkers for LOAD pathogenesis were available to evaluate TCR sequence diversity by cognitive status. TCR sequence diversity measured as Simpson’s clonality was lower among LOAD+MCI compared with non-LOAD, but these differences were not independent of age. Relatively few clonotypes (exact nucleotide sequences) were shared across participants; of those few shared include the Epstein Barr virus associated clonotype. HLA-A*03:01 and several HLA-DRB1 alleles were under-represented among LOAD+MCI participants compared with cognitively unaffected participants, but these associations were no longer significant in adjusted analyses. Among LOAD+MCI participants with plasma biomarkers, increased p-tau181 was associated decreased TCR sequence diversity, and the association was independent of age. In this limited Midwestern Amish sample, the observed TCR diversity associations are consistent with the involvement of the adaptive immune system in LOAD.
