## Supplementary Table 2 for "Evidence for reduced somatic T-cell receptor sequence diversity profiles among Midwestern Amish in an aging cohort study"

### Sheet: Table S1
Unaffected							Unclear							CINAD							MCI							LOAD
HLA Class I Alleles		freq	HLA Class II Alleles		freq		HLA Class I Alleles		freq	HLA Class II Alleles		freq		HLA Class I Alleles		freq	HLA Class II Alleles		freq		HLA Class I Alleles		freq	HLA Class II Alleles		freq		HLA Class I Alleles		freq	HLA Class II Alleles		freq
HLA-A	HLA-A*02:01	0.314286	HLA-DPA1	HLA-DPA1*01:03	0.185714		HLA-A	HLA-A*02:01	0.333333	HLA-DPA1	HLA-DPA1*01:03	0.208333		HLA-A	HLA-A*02:01	0.333333	HLA-DPA1	HLA-DPA1*01:03	0.333333		HLA-A	HLA-A*02:01	0.28125	HLA-DPA1	HLA-DPA1*01:03	0.25		HLA-A	HLA-A*02:01	0.333333	HLA-DPA1	HLA-DPA1*01:03	0.166667
	HLA-A*03:01	0.228571		HLA-DPA1*02:01	0.185714			HLA-A*01:01	0.166667		HLA-DPA1*02:01	0.208333			HLA-A*11:01	0.166667		HLA-DPA1*02:01	0.333333			HLA-A*01:01	0.25		HLA-DPA1*02:01	0.21875			HLA-A*01:01	0.166667		HLA-DPA1*02:01	0.166667
	HLA-A*01:01	0.171429						HLA-A*03:01	0.166667						HLA-A*23:01	0.166667						HLA-A*24:02	0.125						HLA-A*03:01	0.166667
	HLA-A*11:01	0.0571429	HLA-DPB1	HLA-DPB1*04:01	0.5			HLA-A*11:01	0.0833333	HLA-DPB1	HLA-DPB1*04:01	0.5			HLA-A*68:01	0.166667	HLA-DPB1	HLA-DPB1*02:01	0.5			HLA-A*11:01	0.09375	HLA-DPB1	HLA-DPB1*04:01	0.3125			HLA-A*11:01	0.0833333	HLA-DPB1	HLA-DPB1*04:01	0.416667
	HLA-A*24:02	0.0571429		HLA-DPB1*02:01	0.257143			HLA-A*33:01	0.0833333		HLA-DPB1*02:01	0.333333			HLA-A*68:02	0.166667		HLA-DPB1*04:01	0.333333			HLA-A*26:08	0.0625		HLA-DPB1*02:01	0.25			HLA-A*24:02	0.0833333		HLA-DPB1*02:01	0.25
	HLA-A*68:01	0.0571429		HLA-DPB1*04:02	0.1			HLA-A*68:02	0.0833333		HLA-DPB1*01:01	0.0833333						HLA-DPB1*09:01	0.166667			HLA-A*33:03	0.0625		HLA-DPB1*01:01	0.09375			HLA-A*33:03	0.0833333		HLA-DPB1*04:02	0.166667
	HLA-A*29:02	0.0428571		HLA-DPB1*01:01	0.0428571			HLA-A*29:02	0.0416667		HLA-DPB1*14:01	0.0833333		HLA-B	HLA-B*14:02	0.166667						HLA-A*03:01	0.03125		HLA-DPB1*04:02	0.09375			HLA-A*68:02	0.0833333		HLA-DPB1*01:01	0.0833333
	HLA-A*30:01	0.0285714		HLA-DPB1*14:01	0.0428571			HLA-A*68:01	0.0416667						HLA-B*40:02	0.166667	HLA-DQA1	HLA-DQA1*05:01	0.5			HLA-A*29:02	0.03125		HLA-DPB1*03:01	0.0625
	HLA-A*23:01	0.0142857		HLA-DPB1*03:01	0.0142857					HLA-DQA1	HLA-DQA1*05:01	0.291667			HLA-B*41:02	0.166667		HLA-DQA1*02:01	0.166667			HLA-A*68:02	0.03125		HLA-DPB1*09:01	0.0625		HLA-B	HLA-B*27:05	0.166667	HLA-DQA1	HLA-DQA1*01:01	0.25
	HLA-A*33:03	0.0142857		HLA-DPB1*09:01	0.0142857		HLA-B	HLA-B*07:02	0.125		HLA-DQA1*01:02	0.25			HLA-B*49:01	0.166667		HLA-DQA1*03:01	0.166667						HLA-DPB1*17:01	0.0625			HLA-B*35:01	0.166667		HLA-DQA1*01:02	0.25
				HLA-DPB1*17:01	0.0142857			HLA-B*14:02	0.125		HLA-DQA1*01:01	0.166667			HLA-B*51:01	0.166667		HLA-DQA1*06:01	0.166667		HLA-B	HLA-B*08:01	0.1875		HLA-DPB1*14:01	0.03125			HLA-B*07:02	0.0833333		HLA-DQA1*05:01	0.25
HLA-B	HLA-B*07:02	0.185714						HLA-B*51:01	0.125		HLA-DQA1*02:01	0.125			HLA-B*57:01	0.166667						HLA-B*07:02	0.15625						HLA-B*14:02	0.0833333		HLA-DQA1*02:01	0.0833333
	HLA-B*08:01	0.114286	HLA-DQA1	HLA-DQA1*05:01	0.342857			HLA-B*35:01	0.0833333		HLA-DQA1*03:01	0.125					HLA-DQB1	HLA-DQB1*03:01	0.666667			HLA-B*35:01	0.15625	HLA-DQA1	HLA-DQA1*03:01	0.25			HLA-B*40:01	0.0833333		HLA-DQA1*03:01	0.0833333
	HLA-B*40:01	0.1		HLA-DQA1*01:02	0.228571			HLA-B*41:02	0.0833333		HLA-DQA1*06:01	0.0416667		HLA-C	HLA-C*02:02	0.166667		HLA-DQB1*02:01	0.166667			HLA-B*40:02	0.0625		HLA-DQA1*05:01	0.25			HLA-B*40:02	0.0833333		HLA-DQA1*06:01	0.0833333
	HLA-B*41:02	0.0857143		HLA-DQA1*02:01	0.171429			HLA-B*08:01	0.0416667						HLA-C*06:02	0.166667		HLA-DQB1*03:02	0.166667			HLA-B*44:02	0.0625		HLA-DQA1*01:02	0.15625			HLA-B*50:01	0.0833333
	HLA-B*27:05	0.0571429		HLA-DQA1*03:01	0.142857			HLA-B*15:01	0.0416667	HLA-DQB1	HLA-DQB1*03:01	0.333333			HLA-C*07:01	0.166667						HLA-B*44:03	0.0625		HLA-DQA1*01:01	0.125			HLA-B*51:01	0.0833333	HLA-DQB1	HLA-DQB1*03:01	0.25
	HLA-B*35:01	0.0571429		HLA-DQA1*01:01	0.0857143			HLA-B*27:05	0.0416667		HLA-DQB1*05:01	0.166667			HLA-C*08:02	0.166667	HLA-DRB1	HLA-DRB1*11:01	0.333333			HLA-B*56:01	0.0625		HLA-DQA1*02:01	0.125			HLA-B*51:08	0.0833333		HLA-DQB1*05:01	0.166667
	HLA-B*38:01	0.0571429		HLA-DQA1*01:03	0.0285714			HLA-B*40:02	0.0416667		HLA-DQB1*02:01	0.0833333			HLA-C*15:02	0.166667		HLA-DRB1*04:02	0.166667			HLA-B*15:01	0.03125		HLA-DQA1*01:03	0.09375			HLA-B*58:01	0.0833333		HLA-DQB1*02:01	0.0833333
	HLA-B*44:03	0.0428571						HLA-B*44:02	0.0416667		HLA-DQB1*03:02	0.0833333			HLA-C*17:01	0.166667		HLA-DRB1*07:01	0.166667			HLA-B*18:01	0.03125									HLA-DQB1*03:02	0.0833333
	HLA-B*51:01	0.0428571	HLA-DQB1	HLA-DQB1*03:01	0.242857			HLA-B*44:03	0.0416667		HLA-DQB1*03:03	0.0833333						HLA-DRB1*08:03	0.166667			HLA-B*27:05	0.03125	HLA-DQB1	HLA-DQB1*02:01	0.21875		HLA-C	HLA-C*02:02	0.166667		HLA-DQB1*03:03	0.0833333
	HLA-B*57:01	0.0428571		HLA-DQB1*02:01	0.2			HLA-B*57:01	0.0416667		HLA-DQB1*06:04	0.0833333						HLA-DRB1*13:03	0.166667			HLA-B*40:01	0.03125		HLA-DQB1*03:02	0.1875			HLA-C*04:01	0.166667		HLA-DQB1*05:03	0.0833333
	HLA-B*13:02	0.0285714		HLA-DQB1*06:02	0.171429			HLA-B*58:01	0.0416667		HLA-DQB1*06:09	0.0833333										HLA-B*50:01	0.03125		HLA-DQB1*03:01	0.125			HLA-C*01:02	0.0833333		HLA-DQB1*06:02	0.0833333
	HLA-B*18:01	0.0285714		HLA-DQB1*03:02	0.128571						HLA-DQB1*06:02	0.0416667										HLA-B*51:08	0.03125		HLA-DQB1*05:01	0.125			HLA-C*03:02	0.0833333		HLA-DQB1*06:04	0.0833333
	HLA-B*40:02	0.0285714		HLA-DQB1*03:03	0.0857143		HLA-C	HLA-C*07:02	0.208333													HLA-B*58:01	0.03125		HLA-DQB1*03:03	0.09375			HLA-C*03:04	0.0833333		HLA-DQB1*06:09	0.0833333
	HLA-B*44:02	0.0285714		HLA-DQB1*05:01	0.0428571			HLA-C*02:02	0.125	HLA-DRB1	HLA-DRB1*11:01	0.166667													HLA-DQB1*06:03	0.09375			HLA-C*06:02	0.0833333
	HLA-B*49:01	0.0142857		HLA-DQB1*06:04	0.0428571			HLA-C*07:01	0.125		HLA-DRB1*13:02	0.166667									HLA-C	HLA-C*07:01	0.21875		HLA-DQB1*06:04	0.09375			HLA-C*07:02	0.0833333	HLA-DRB1	HLA-DRB1*01:01	0.166667
	HLA-B*51:08	0.0142857		HLA-DQB1*06:09	0.0428571			HLA-C*08:02	0.125		HLA-DRB1*07:01	0.125										HLA-C*04:01	0.1875		HLA-DQB1*06:02	0.03125			HLA-C*08:02	0.0833333		HLA-DRB1*13:02	0.166667
	HLA-B*58:01	0.0142857		HLA-DQB1*06:03	0.0285714			HLA-C*04:01	0.0833333		HLA-DRB1*01:01	0.0833333										HLA-C*07:02	0.15625		HLA-DQB1*06:09	0.03125			HLA-C*15:02	0.0833333		HLA-DRB1*03:01	0.0833333
				HLA-DQB1*05:03	0.0142857			HLA-C*17:01	0.0833333		HLA-DRB1*04:01	0.0833333										HLA-C*02:02	0.09375						HLA-C*16:02	0.0833333		HLA-DRB1*04:04	0.0833333
HLA-C	HLA-C*07:01	0.185714						HLA-C*03:02	0.0416667		HLA-DRB1*13:03	0.0833333										HLA-C*01:02	0.0625	HLA-DRB1	HLA-DRB1*01:01	0.125						HLA-DRB1*07:01	0.0833333
	HLA-C*07:02	0.185714	HLA-DRB1	HLA-DRB1*07:01	0.171429			HLA-C*03:04	0.0416667		HLA-DRB1*03:01	0.0416667										HLA-C*16:01	0.0625		HLA-DRB1*03:01	0.125						HLA-DRB1*08:03	0.0833333
	HLA-C*03:04	0.1		HLA-DRB1*15:01	0.142857			HLA-C*05:01	0.0416667		HLA-DRB1*04:02	0.0416667										HLA-C*03:02	0.03125		HLA-DRB1*07:01	0.125						HLA-DRB1*11:01	0.0833333
	HLA-C*17:01	0.1		HLA-DRB1*04:04	0.114286			HLA-C*06:02	0.0416667		HLA-DRB1*08:03	0.0416667										HLA-C*03:04	0.03125		HLA-DRB1*13:02	0.125						HLA-DRB1*11:04	0.0833333
	HLA-C*02:02	0.0857143		HLA-DRB1*03:01	0.1			HLA-C*15:02	0.0416667		HLA-DRB1*15:01	0.0416667										HLA-C*05:01	0.03125		HLA-DRB1*04:04	0.09375						HLA-DRB1*14:01	0.0833333
	HLA-C*04:01	0.0714286		HLA-DRB1*11:01	0.1			HLA-C*16:01	0.0416667													HLA-C*06:02	0.03125		HLA-DRB1*11:01	0.09375						HLA-DRB1*15:01	0.0833333
	HLA-C*06:02	0.0714286		HLA-DRB1*13:02	0.0857143																	HLA-C*16:02	0.03125		HLA-DRB1*13:01	0.09375
	HLA-C*12:03	0.0571429		HLA-DRB1*13:03	0.0571429																				HLA-DRB1*04:01	0.0625
	HLA-C*16:01	0.0428571		HLA-DRB1*01:01	0.0428571																				HLA-DRB1*11:04	0.03125
	HLA-C*05:01	0.0285714		HLA-DRB1*11:04	0.0428571																				HLA-DRB1*15:01	0.03125
	HLA-C*14:02	0.0285714		HLA-DRB1*14:01	0.0428571
	HLA-C*03:02	0.0142857		HLA-DRB1*11:03	0.0285714
	HLA-C*15:02	0.0142857		HLA-DRB1*13:01	0.0285714
	HLA-C*16:02	0.0142857		HLA-DRB1*04:02	0.0142857
